# State tanning bed availability is associated with early-onset Melanoma incidence in the Midwest and Southern United States

**DOI:** 10.64898/2026.08.21.26361039

**Authors:** Danielle Graffam, Jason Semprini

## Abstract

Despite known carcinogenic properties, indoor tanning remains popular among young adults and may contribute to early-onset melanoma. Our study aims to compare early-onset melanoma incidence by state availability of tanning beds. We analyzed population-based melanoma incidence data (2019-2023) from the National Program of Cancer Registries and calculated Incidence Rate Ratios (IRR) using verified state-level quintiles of tanning bed availability. Overall, in the Midwest/South regions, melanoma incidence increased with greater tanning-bed availability, from 8.7 cases per 100,000 population in Quintile 1 to 14.8 cases per 100,000 population in Quintile 5 (IRR = 1.69; CI = 1.65–1.74). No such relationship was found in the Northeast/West regions. In conclusion, we found that in Southern and Midwest states, increased availability of tanning beds was associated with higher early-onset melanoma in non-Hispanic White males and females, in both metro and non-metro counties. Policies which reduce tanning bed availability in high utilization regions may have potential to reduce early-onset melanoma.
