## Supplemental Files for "State tanning bed availability is associated with early-onset Melanoma incidence in the Midwest and Southern United States"

### Sheet: Supplemental Files - TOC
Supplemental Files
ST1 - Supplemental Table 1: Early-Onset (Age 20-49) Melanoma Incidence Rate in White Population (1975-2023)
ST2 - Supplemental Table 2: State Region and Tanning Bad Quintile
ST3 - Supplemental Table 3 - Early-Onset Melanoma Incidence Counts, Rates, and IRRs for Northeast/West Regions

### Sheet: ST1
Supplemental Table 1: Early-Onset (Age 20-49) Melanoma Incidence Rate in White Population (1975-2023)
	Male and female			Male			Female
	Rate/Trend	Lower CI	Upper CI	Rate/Trend	Lower CI	Upper CI	Rate/Trend	Lower CI	Upper CI
1975	10.3	9.4	11.2	10	8.8	11.3	10.6	9.3	11.9
1976	10.5	9.6	11.4	10.9	9.6	12.2	10.1	8.9	11.4
1977	11.1	10.2	12.1	11.1	9.9	12.5	11.1	9.9	12.5
1978	11.4	10.5	12.4	9.7	8.5	11	13.1	11.7	14.5
1979	12.1	11.1	13	11.2	9.9	12.5	13	11.7	14.4
1980	13.6	12.6	14.6	13.3	12	14.8	13.8	12.4	15.3
1981	13.9	12.9	15	12.6	11.3	14.1	15.2	13.8	16.8
1982	13.5	12.5	14.5	12.8	11.5	14.2	14.2	12.9	15.7
1983	13.4	12.5	14.4	12.8	11.5	14.2	14.1	12.7	15.5
1984	13.2	12.3	14.2	11.8	10.5	13.1	14.7	13.3	16.1
1985	14.6	13.7	15.6	13.7	12.4	15.1	15.6	14.2	17
1986	15.3	14.3	16.3	14.9	13.6	16.3	15.6	14.2	17.1
1987	16	15.1	17	15.5	14.1	16.9	16.6	15.2	18.1
1988	14.5	13.6	15.4	12.8	11.6	14.1	16.2	14.8	17.6
1989	15	14.1	16	13.8	12.5	15.1	16.3	15	17.7
1990	16	15.1	17	15.2	14	16.6	16.9	15.5	18.3
1991	16.1	15.2	17.1	15.5	14.3	16.9	16.8	15.5	18.2
1992	15.7	14.8	16.6	14.8	13.6	16.1	16.6	15.3	18
1993	14.3	13.5	15.2	13.5	12.3	14.7	15.2	14	16.5
1994	16.2	15.3	17.1	14.9	13.7	16.1	17.6	16.3	19
1995	17	16.1	17.9	15.6	14.4	16.9	18.4	17.1	19.8
1996	17.3	16.4	18.2	16	14.8	17.3	18.6	17.3	20
1997	17.1	16.2	18	15.4	14.2	16.7	18.8	17.5	20.3
1998	16.6	15.7	17.5	15.6	14.4	16.9	17.6	16.3	19
1999	17	16.1	18	15.2	14	16.5	18.9	17.6	20.3
2000	18.5	17.5	19.4	16.3	15	17.6	20.8	19.4	22.3
2001	18	17.1	19	15.6	14.4	16.9	20.6	19.2	22
2002	16.8	15.9	17.7	14	12.9	15.3	19.7	18.3	21.1
2003	17.5	16.6	18.5	14.7	13.5	16	20.5	19.1	21.9
2004	19.1	18.1	20.1	16	14.8	17.3	22.3	20.8	23.8
2005	20.5	19.5	21.5	17.2	16	18.6	24	22.4	25.6
2006	20.7	19.7	21.8	16.9	15.7	18.3	24.7	23.1	26.3
2007	19.1	18.1	20.1	15.6	14.4	16.9	22.7	21.2	24.3
2008	20.6	19.6	21.6	17.9	16.5	19.2	23.4	21.9	25
2009	19	18	20	16	14.8	17.4	22.1	20.6	23.7
2010	20.2	19.2	21.3	16.4	15.2	17.8	24.2	22.7	25.9
2011	19.3	18.3	20.3	14.7	13.5	16	24.1	22.5	25.7
2012	17.9	17	18.9	14.4	13.2	15.6	21.6	20.2	23.2
2013	19	18.1	20.1	15.3	14	16.6	23	21.5	24.6
2014	19.7	18.6	20.7	15.9	14.6	17.2	23.6	22	25.2
2015	20	19	21.1	16.6	15.4	18	23.6	22	25.2
2016	20.1	19.1	21.2	15.8	14.6	17.1	24.7	23.1	26.3
2017	19.5	18.5	20.6	14.6	13.4	15.9	24.8	23.2	26.5
2018	18.4	17.4	19.4	14.8	13.6	16.1	22.2	20.7	23.8
2019	19.5	18.5	20.5	15.5	14.2	16.8	23.7	22.2	25.4
2020	16.7	15.8	17.6	12.4	11.3	13.6	21.2	19.7	22.8
2021	19	18	20.1	13.9	12.7	15.1	24.5	22.9	26.2
2022	18.6	17.6	19.6	14.4	13.2	15.6	23	21.5	24.7
2023	17.2	16.2	18.1	13.1	11.9	14.3	21.5	20	23.1
Melanoma Cancer Incidence, Age 20-49, non-Hispanic White Race/Ethnicity. Rates are per 100,000 and age-adjusted to the 2000 U.S. Std Population (age <1 and 90+ - Census P25-1130) standard; Confidence intervals are 95% for rates (Tiwari mod). Source: Surveillance, Epidemiology, End Results (SEER) 8.

### Sheet: ST2
Supplemental Table 2: State Region and Tanning Bad Quintile
State	Region	Quintile
Florida	South	1
Texas	South	1
South Dakota	Midwest	2
Delware	South	2
Louisiana	South	2
Maryland	South	2
Mississippi	South	2
Virginia	South	2
Georgia	South	3
Oklahoma	South	3
West Virginia	South	3
Illinois	Midwest	4
Minnesota	Midwest	4
North Dakota	Midwest	4
Wisconisin	Midwest	4
Alabama	South	4
Arkansas	South	4
North Carolina	South	4
South Carolina	South	4
Tennessee	South	4
Indiana	Midwest	5
Iowa	Midwest	5
Kansas	Midwest	5
Michigan	Midwest	5
Missouri	Midwest	5
Nebraska	Midwest	5
Ohio	Midwest	5
Kentucky	South	5

### Sheet: ST3
Supplemental Table 3 - Early-Onset Melanoma Incidence Counts, Rates, and IRRs for Northeast/West Regions
	Male and female
	Count	Rate	IRR	Lower	Upper	p	Pop
1 (Lowest)	10090	18.1					57879468
2	4423	17.8	0.9833	0.9489	1.0189	0.3576	25866846
3	6516	14.4#	0.7976	0.7729	0.823	0	46622912
4	815	9.3#	0.513	0.4769	0.5512	0	9212380
5 (Highest)	109	12.0#	0.6625	0.5427	0.8006	0	955130
	Male
	Count	Rate	IRR	Lower	Upper	p	Pop
1 (Lowest)	4251	15					29699185
2	1814	14.4	0.9589	0.907	1.0135	0.1388	13272781
3	2549	11.2#	0.7505	0.7142	0.7885	0	23685727
4	333	7.7#	0.5173	0.4611	0.5787	0	4589390
5 (Highest)	39	8.3#	0.5545	0.3932	0.7583	0.0001	519592
	Female
	Count	Rate	IRR	Lower	Upper	p	Pop
1 (Lowest)	5839	21.4					28180283
2	2609	21.4	1.0008	0.9552	1.0484	0.9809	12594065
3	3967	17.8#	0.8286	0.7955	0.8629	0	22937185
4	482	10.8#	0.5052	0.4592	0.5547	0	4622990
5 (Highest)	70	16.3#	0.7593	0.5898	0.9625	0.0212	435538
	Rates are per 100,000 and age-adjusted to the 2000 US Std Population (19 age groups - Census P25-1130) standard; Confidence intervals (Tiwari mod) are 95% for rates and ratios.
#	The rate ratio indicates that the rate is significantly different than the rate for 1 (Lowest) (p<0.05).
